# Awareness, knowledge and trust in the Greek authorities towards COVID-19 pandemic: results from the Epirus Health Study cohort

**DOI:** 10.1101/2020.11.10.20229146

**Authors:** Afroditi Kanellopoulou, Fotios Koskeridis, Georgios Markozannes, Emmanouil Bouras, Chrysa Soutziou, Konstantinos Chaliasos, Michail T Doumas, Dimitrios E Sigounas, Vasilios T Tzovaras, Agapios Panos, Yiolanda Stergiou, Kassiani Mellou, Dimitrios Papamichail, Eleni Aretouli, Dimitrios Chatzidimitriou, Fani Chatzopoulou, Eleni Bairaktari, Ioanna Tzoulaki, Evangelos Evangelou, Evangelos C Rizos, Evangelia Ntzani, Konstantinos Vakalis, Konstantinos K Tsilidis

**Affiliations:** Department of Hygiene and Epidemiology, University of Ioannina School of Medicine, Ioannina, Greece; Department of Hygiene, Social-Preventive Medicine and Medical Statistics, Aristotle University of Thessaloniki School of Medicine, Thessaloniki, Greece; Ioannina Medical Care, Ioannina, Greece; Directorate of Epidemiological Surveillance and Intervention for Infectious Diseases, Hellenic National Public Health Organization, Athens, Greece; Department of Public Health Policy, School of Public Health, University of West Attica, Athens, Greece; School of the Social Sciences, University of Ioannina, Ioannina, Greece; Laboratory of Cognitive Neuroscience, School of Psychology, Aristotle University of Thessaloniki, Thessaloniki, Greece; Laboratory of Microbiology, Aristotle University of Thessaloniki School of Medicine, Thessaloniki, Greece; Biochemistry Department, University of Ioannina, Ioannina, Greece; Department of Epidemiology and Biostatistics, School of Public Health, Imperial College London, London, UK; Department of Internal Medicine, University Hospital of Ioannina, Ioannina, Greece; School of Medicine, European University of Cyprus, Nicosia, Cyprus; Center for Evidence-Based Medicine, Department of Health Services, Policy and Practice, School of Public Health, Brown University, Providence, RI, USA; Institute of Biosciences, University Research Center of loannina, University of Ioannina, Ioannina, Greece

**Keywords:** COVID-19, Knowledge, Trust in authorities, cohort study, Epirus Health Study, Exposure-wide association analysis

## Abstract

**Background:** To assess the level of knowledge and trust in the policy decisions taken regarding the coronavirus disease (COVID-19) pandemic among Epirus Health Study (EHS) participants.

**Methods:** The EHS is an ongoing and deeply-phenotyped prospective cohort study that has recruited 667 participants in northwest Greece until August 31^st^, 2020. Level of knowledge on coronavirus (SARS-CoV-2) transmission and COVID-19 severity was labeled as poor, moderate or good. Variables assessing knowledge and beliefs towards the pandemic were summarized overall and by gender, age group (25-39, 40-49, 50-59, ≥60 years) and period of report (before the lifting of lockdown measures in Greece: March 30^th^ to May 3^rd^, and two post-lockdown time periods: May 4^th^ to June 31^st^, July 1^st^ to August 31^st^). An exposure-wide association analysis was conducted to evaluate the associations between 153 explanatory variables and participants’ knowledge. Correction for multiple comparisons was applied using a false discovery rate (FDR) threshold of 5%.

**Results:** A total of 563 participants (49 years mean age; 60% women) had available information on the standard EHS questionnaire, the clinical and biochemical measurements, and the COVID-19-related questionnaire. Percentages of poor, moderate and good knowledge status regarding COVID-19 were 4.5%, 10.0% and 85.6%, respectively. The majority of participants showed absolute or moderate trust in the Greek health authorities for the management of the epidemic (90.1%), as well as in the Greek Government (84.7%) and the official national sources of information (87.4%). Trust in the authorities was weaker in younger participants and those who joined the study after the lifting of lockdown measures (p-value≤0.001). None of the factors examined was associated with participants’ level of knowledge after correction for multiple testing.

**Conclusions:** High level of knowledge about the COVID-19 pandemic and trust in the Greek authorities was observed, possibly due to the plethora of good quality publicly available information and the timely management of the pandemic at its early stages in Greece. Information campaigns for the COVID-19 pandemic should be encouraged even after the lifting of lockdown measures to increase public awareness.
