## Additional File 2 for "Awareness, knowledge and trust in the Greek authorities towards COVID-19 pandemic: results from the Epirus Health Study cohort"

### Sheet: Φύλλο1
Variable	OR	Lower limit of 95% CI	Upper limit of 95% CI	P-value	Global test p-value	FDR-adjusted p-value
Extracellular water-to-total body water ratio (per SD)	0.77962	0.66499	0.91401	0.00215	0.00215	0.187357
Not falling asleep in 30 minutes during last month	0.72723	0.58822	0.89908	0.00325	0.00325	0.187357
Average of pulse volume (arterial stiffness; mL; per SD)	1.9047	1.23318	2.94189	0.00367	0.00367	0.187357
Family members with acute depression					0.00545	0.208309
No	Ref.
Yes	0.41054	0.21913	0.76915	0.00545
Time talking on cellphone away from ear during last 3 months	0.7882	0.66048	0.94063	0.00833	0.00833	0.254819
General health status*	0.66629	0.48655	0.91241	0.01136	0.01136	0.264031
Average of heart rate (arterial stiffness; mmHg; per SD)	0.74081	0.58608	0.93639	0.01208	0.01208	0.264031
Family members with osteoporosis/hip fracture					0.02192	0.415713
No	Ref.
Yes	0.56887	0.35115	0.92159	0.02192
Feeling pain at night during last month	0.68017	0.48596	0.95201	0.02466	0.02466	0.415713
Trust in health authorities' measures to stop the spread of SARS-CoV-2	1.37698	1.0352	1.83161	0.02798	0.02798	0.415713
Paid work (hours/week; per SD)	1.30679	1.02642	1.66374	0.02989	0.02989	0.415713
Limited interest during last 2 weeks	0.75065	0.56628	0.99505	0.0461	0.0461	0.586054
Stone in kidney diagnosis					0.05021	0.586054
No	Ref.
Yes	0.54775	0.29987	1.00054	0.05021
Despair/depression during last 2 weeks	0.74232	0.54848	1.00466	0.05363	0.05363	0.586054
Family members with Alzheimer's disease/dementia					0.07293	0.598503
No	Ref.
Yes	0.54065	0.27606	1.05882	0.07293
Average of pulse pressure boost (arterial stiffness; mmHg; per SD)	0.86855	0.74365	1.01442	0.0752	0.0752	0.598503
Limitation of usual activities during last year because of a health issue*	1.26078	0.97593	1.62876	0.07614	0.07614	0.598503
Average of central systolic blood pressure (arterial stiffness; mmHg; per SD)	1.23716	0.97483	1.57009	0.08006	0.08006	0.598503
Average of central pulse pressure (arterial stiffness; mmHg; per SD)	1.33068	0.96629	1.83247	0.08013	0.08013	0.598503
Average of diastolic blood pressure (arterial stiffness; mmHg; per SD)	0.80384	0.62894	1.02738	0.08113	0.08113	0.598503
Fish consumption per week (no. of servings; 1 serving=100-150 g)	1.49046	0.94167	2.35906	0.08849	0.08849	0.598503
Average of total vascular resistance (arterial stiffness; mmHg·min/L; per SD)	0.80765	0.63022	1.03505	0.09146	0.09146	0.598503
Average of augmentation index (arterial stiffness; per SD)	0.80233	0.62029	1.0378	0.09347	0.09347	0.598503
Heart rate (blood pressure monitor; beats/min; per SD)	0.81924	0.64734	1.03678	0.09705	0.09705	0.598503
Average of pulse wave velocity (arterial stiffness; per SD)	0.82924	0.66376	1.03597	0.09918	0.09918	0.598503
Breathing difficulty at night during last month	0.68299	0.43142	1.08124	0.1038	0.1038	0.598503
Family members with osteoarthritis					0.10562	0.598503
No	Ref.
Yes	0.6181	0.34514	1.10695	0.10562
Time to fall asleep (min; per SD)	0.84456	0.68539	1.0407	0.11283	0.11283	0.616558
Pittsburgh sleep quality index (per SD)	0.83519	0.66597	1.0474	0.11898	0.11898	0.619998
Thyroid gland disorder diagnosis					0.12157	0.619998
No	Ref.
Yes	0.61531	0.33273	1.13786	0.12157
Smoking status	1.24071	0.93832	1.64054	0.13021	0.13021	0.642639
Legume consumption per week (no. of servings; 1 serving=150 g)	1.4751	0.87025	2.50032	0.1488	0.1488	0.686712
Average of central diastolic blood pressure (arterial stiffness; mmHg; per SD)	0.81388	0.61413	1.07859	0.15174	0.15174	0.686712
Left foot muscle mass (per SD)	0.74773	0.50156	1.11471	0.1536	0.1536	0.686712
Logical memory 1 (no. of correct answers; per SD)	1.22235	0.92558	1.61428	0.15709	0.15709	0.686712
Mediterranean diet adherence screener (per SD)	1.18593	0.93152	1.50982	0.16631	0.16631	0.689053
Average of mean arterial pressure (arterial stiffness; mmHg; per SD)	0.83439	0.64409	1.08091	0.17041	0.17041	0.689053
Glucose (mg/dL; per SD)	0.87002	0.71274	1.06202	0.17114	0.17114	0.689053
Family members with ischemic heart disease					0.17976	0.705213
No	Ref.
Yes	1.54499	0.81828	2.91708	0.17976
Vascular age (years; per SD)	0.60362	0.28626	1.27283	0.18478	0.18478	0.706766
Average of heart rate index (arterial stiffness; per SD)	1.49739	0.81701	2.74436	0.19151	0.19151	0.71466
Job					0.20721	0.75484
In the Parliament/senior executive in the private or public sector	Ref.
Scientist/artist or relevant	2.45876	0.7986	7.57009	0.11688
Technical assistant	4.51285	0.78185	26.0482	0.09202
Office assistant	2.02638	0.66039	6.21782	0.21697
Providing services/seller	0.75557	0.22658	2.51963	0.64831
Farmer/breeder/forester/fisherman	0.78462	0.11953	5.15035	0.80054
Craftsman	1.79319	0.45126	7.12562	0.40676
Machine operator	543269	0	NE	0.98653
Unskilled worker	1.50062	0.30952	7.27533	0.61431
In armed forces	1.30833	0.20118	8.5082	0.77845
Sitting down on weekends (hours/day)	0.85691	0.67054	1.09509	0.21718	0.21718	0.769024
Weight at 18 (kg; per SD)	1.25847	0.86596	1.8289	0.22806	0.22806	0.769024
Education	1.10788	0.9375	1.30923	0.2292	0.2292	0.769024
Time talking on cellphone during last 3 months	0.90594	0.77068	1.06495	0.23121	0.23121	0.769024
Birth weight (g; per SD)	0.81164	0.57143	1.15282	0.24375	0.24375	0.793492
Feeling hot at night during last month	1.20715	0.87018	1.67462	0.25962	0.25962	0.823464
Diastolic blood pressure (blood pressure monitor; mmHg; per SD)	0.8662	0.67333	1.11433	0.26372	0.26372	0.823464
Vigorous-intensity recreational PA (METs-hours/week; per SD)	1.19526	0.86589	1.64992	0.27817	0.27817	0.850843
Average of cardiac output (arterial stiffness; L/min; per SD)	1.15472	0.88731	1.50272	0.28446	0.28446	0.850843
Basal metabolic rate (kcal; per SD)	0.82772	0.57919	1.18291	0.29932	0.29932	0.850843
Daily fruit consumption between April-September	1.20165	0.84865	1.70148	0.30058	0.30058	0.850843
Employment status					0.30188	0.850843
Employed	Ref.
Unemployed	0.55126	0.24637	1.23349	0.14726
Student	485528	0	NE	0.97955
Doing housework	0.42934	0.11237	1.64041	0.21636
Retired	0.5276	0.22264	1.25031	0.14636
Other	0.42639	0.11009	1.65134	0.21724
Family members with allergic rhinitis					0.30586	0.850843
No	Ref.
Yes	0.7346	0.40706	1.3257	0.30586
Stress diagnosis					0.33222	0.907681
No	Ref.
Yes	0.74079	0.40393	1.35858	0.33222
Marital status					0.35457	0.939932
Single	Ref.
Married/In cohabitation agreement	1.61428	0.85077	3.063	0.14281
Widowed	1.36503	0.14059	13.2534	0.78846
Divorced	2.75071	0.74315	10.1815	0.12967
Triglycerides (mg/dL; per SD)	0.90389	0.72923	1.12037	0.35631	0.35631	0.939932
Family members with benign prostatic hyperplasia					0.36853	0.940766
No	Ref.
Yes	0.7852	0.46352	1.3301	0.36853
Trust in officials' information for the COVID-19 pandemic	1.12999	0.85931	1.48593	0.38173	0.38173	0.940766
After-tax income (per month)	1.05596	0.93091	1.19781	0.39717	0.39717	0.940766
Family members with stroke					0.40296	0.940766
No	Ref.
Yes	1.34243	0.67325	2.67674	0.40296
Average of reflection coefficient (arterial stiffness; per SD)	1.11137	0.86734	1.42405	0.40385	0.40385	0.940766
Sleep quality during last month	1.15522	0.81721	1.63304	0.41392	0.41392	0.940766
Family members with stone in kidney					0.42003	0.940766
No	Ref.
Yes	0.81327	0.4921	1.34406	0.42003
SpO2 (%; per SD)	1.10962	0.86118	1.42974	0.42121	0.42121	0.940766
Daily fruit consumption between October-March	1.1548	0.8111	1.64414	0.42459	0.42459	0.940766
Family members with heart failure					0.42494	0.940766
No	Ref.
Yes	1.32296	0.66523	2.63099	0.42494
Evaluation of the information for the preparation for the COVID-19 pandemic	0.93484	0.79097	1.10488	0.42938	0.42938	0.940766
Mean time doing vigorous-intensity recreational PA (min/day; per SD)	1.11776	0.84755	1.4741	0.43042	0.43042	0.940766
Systolic blood pressure (blood pressure monitor; mmHg; per SD)	0.89976	0.68765	1.1773	0.44129	0.44129	0.950893
Logical memory 2 (no. of correct answers; per SD)	1.09618	0.86493	1.38925	0.44748	0.44748	0.950893
No. of people smoking at home	1.20178	0.73839	1.95597	0.45954	0.45954	0.951874
HDL cholesterol (mg/dL; per SD)	1.10618	0.84619	1.44606	0.46038	0.46038	0.951874
Moderate-intensity recreational PA (METs-hours/week; per SD)	0.92438	0.74746	1.14317	0.46816	0.46816	0.953826
Metabolic age (years; per SD)	1.11875	0.82059	1.52523	0.47797	0.47797	0.953826
High blood pressure diagnosis					0.48046	0.953826
No	Ref.
Yes	0.7692	0.37109	1.59443	0.48046
Average of pulse pressure (arterial stiffness; mmHg; per SD)	1.09045	0.84859	1.40124	0.49855	0.49855	0.953826
Left hand fat mass (kg; per SD)	0.92635	0.74144	1.15737	0.50066	0.50066	0.953826
Right foot muscle mass (kg; per SD)	1.15493	0.75398	1.76911	0.50794	0.50794	0.953826
Average of systolic blood pressure (arterial stiffness; mmHg; per SD)	0.91874	0.7146	1.18121	0.5086	0.5086	0.953826
Years of cellphone use at least once per week	1.07785	0.86138	1.34873	0.51218	0.51218	0.953826
Average of augmentation pressure (arterial stiffness; mmHg; per SD)	1.10699	0.81373	1.50593	0.51744	0.51744	0.953826
Right hand fat mass (kg; per SD)	0.92957	0.74202	1.16453	0.5253	0.5253	0.956801
Moderate-intensity recreational PA (days/week; per SD)	0.93496	0.74614	1.17158	0.55906	0.55906	0.965487
Weight (anthropometric; kg; per SD)	0.92413	0.70618	1.20935	0.56534	0.56534	0.965487
Going to the bathroom in the mid of the night during last month	0.9423	0.76641	1.15856	0.57293	0.57293	0.965487
Total body water (kg; per SD)	0.88852	0.58647	1.34614	0.57709	0.57709	0.965487
Right foot fat mass (kg; per SD)	0.92754	0.70663	1.21751	0.58784	0.58784	0.965487
Weight change since last year					0.59206	0.965487
Same weight	Ref.
Weight gain	0.98374	0.57097	1.69491	0.9529
Weight loss	0.72531	0.38216	1.37658	0.32592
Intracellular water (kg; per SD)	0.88843	0.56183	1.40489	0.61287	0.61287	0.965487
Muscle mass (kg; per SD)	0.89871	0.58407	1.38286	0.62719	0.62719	0.965487
Weight (lipometry; kg; per SD)	0.93519	0.71316	1.22634	0.62801	0.62801	0.965487
Frequency of checking cellphone	0.93336	0.70267	1.2398	0.63403	0.63403	0.965487
Difficulty staying awake while driving/eating etc. during last month	0.88383	0.52608	1.48484	0.64083	0.64083	0.965487
Sitting down on weekdays (hours/day)	0.94648	0.75102	1.19281	0.64115	0.64115	0.965487
Smoking					0.64312	0.965487
No	Ref.
No, but smoked a couple of times in the past	0.89479	0.43945	1.82191	0.75928
No, I have quitted smoking	1.07499	0.56856	2.03254	0.82391
No, but smoke ocassionally	1.45291	0.52362	4.03148	0.47311
Yes	1.53227	0.77898	3.01399	0.21633
Family members with rheumatoid arthritis					0.64418	0.965487
No	Ref.
Yes	1.19123	0.5669	2.50313	0.64418
High cholesterol diagnosis					0.65185	0.965487
No	Ref.
Yes	0.886	0.52371	1.49892	0.65185
Evaluation of your capability to protect against SARS-CoV-2	1.10693	0.70815	1.73029	0.65577	0.65577	0.965487
Left foot fat mass (kg; per SD)	0.94089	0.71517	1.23786	0.66332	0.66332	0.965487
Cholesterol (mg/dL; per SD)	1.05401	0.83173	1.33571	0.66334	0.66334	0.965487
Fat mass (kg; per SD)	0.95063	0.75235	1.20115	0.67138	0.67138	0.965487
Anxiety/stress during last 2 weeks	0.94835	0.73738	1.21966	0.67951	0.67951	0.965487
Vigorous-intensity recreational PA (days/week; per SD)	1.05111	0.81801	1.35064	0.69677	0.69677	0.965487
Difficulty controlling your enthusiasm during last month	0.94791	0.72233	1.24394	0.69965	0.69965	0.965487
Trail A (sec; per SD)	1.18588	0.48817	2.88081	0.70657	0.70657	0.965487
Bone mass (kg; per SD)	0.92269	0.60521	1.4067	0.70842	0.70842	0.965487
Viscous fat (kg; per SD)	1.2054	0.44624	3.25608	0.71253	0.71253	0.965487
LDL cholesterol (mg/dL; per SD)	1.04554	0.82439	1.32601	0.71343	0.71343	0.965487
Coughing/snoring during last month	0.94621	0.70412	1.27153	0.71383	0.71383	0.965487
Height (cm; per SD)	0.93841	0.64927	1.35631	0.73516	0.73516	0.965487
No. of lost/removed teeth (excl. wisdom teeth; per SD)	0.95617	0.7372	1.2402	0.73557	0.73557	0.965487
Mean time doing moderate-intensity recreational PA (min/day; per SD)	0.96184	0.76376	1.21129	0.74085	0.74085	0.965487
Family members with myopia					0.74892	0.965487
No	Ref.
Yes	1.08241	0.66647	1.75794	0.74892
Family members with asthma					0.7548	0.965487
No	Ref.
Yes	1.11489	0.56341	2.2062	0.7548
Pulse pressure (blood pressure monitor; mmHg; per SD)	1.04108	0.80107	1.35302	0.76333	0.76333	0.965487
Ear while using cellphone					0.76527	0.965487
Away from ear	Ref.
Left	0.99289	0.11209	8.79463	0.99488
Right	1.29266	0.14853	11.2498	0.81612
Left and right equally	0.98421	0.10478	9.24454	0.98889
Trail B (sec; per SD)	1.28445	0.24555	6.71873	0.76682	0.76682	0.965487
Spending time in the same room with smokers during last year	0.97259	0.8007	1.18138	0.7794	0.7794	0.965487
Having bad dreams during last month	0.949	0.6488	1.3881	0.78732	0.78732	0.965487
Right hand muscle mass (kg; per SD)	1.15321	0.40714	3.2664	0.78843	0.78843	0.965487
No control of anxiety during last 2 weeks	0.95143	0.65998	1.37158	0.78962	0.78962	0.965487
Buttock circumference (cm; per SD)	0.96944	0.7694	1.22149	0.79239	0.79239	0.965487
Are you sure you won't get infected by SARS-CoV-2?	0.96811	0.76005	1.23312	0.79291	0.79291	0.965487
Family members with heart disease (excl. ischemic heart disease and heart failure)					0.80042	0.965487
No	Ref.
Yes	1.07723	0.6051	1.91773	0.80042
BMI (lipometry; kg/m²; per SD)	0.96957	0.76206	1.23358	0.80142	0.80142	0.965487
Sleeping at night (hours; per SD)	1.02962	0.81195	1.30564	0.80965	0.80965	0.965612
Fat (%; per SD)	0.96514	0.71801	1.29734	0.81414	0.81414	0.965612
Family members with thyroid gland disorder					0.8342	0.976347
No	Ref.
Yes	1.05551	0.63644	1.75052	0.8342
Left hand muscle mass (kg; per SD)	1.03588	0.742	1.44616	0.83596	0.83596	0.976347
Trunk muscle mass (kg; per SD)	0.96458	0.65719	1.41575	0.85386	0.85386	0.980593
Means of transportation during last 4 weeks					0.85263	0.980593
Car/motorcycle	Ref.
Foot	1.43873	0.74496	2.77862	0.27872
Bicycle	1.16502e+06	0	NE	0.9885
Public transportation	0.80519	0.22185	2.92239	0.74182
Other	1.14804e+06	0	NE	0.99386
No. of dental fillings (per SD)	0.97925	0.75709	1.26659	0.87309	0.87309	0.980593
Trust in Government's measures to stop the spread of SARS-CoV-2	0.97907	0.74689	1.28342	0.87825	0.87825	0.980593
Extracellular water (kg; per SD)	0.97867	0.7344	1.30417	0.88298	0.88298	0.980593
Main PA					0.89202	0.980593
Sedentariness	Ref.
Standing	0.76626	0.40434	1.45213	0.41435
Walking	0.59288	0.26178	1.34276	0.21008
Sedentariness, standing and walking equally	0.86994	0.47706	1.58636	0.64942
Moderate PA	0.4982	0.09887	2.51052	0.39844
Heavy work	1.96904e+06	0	NE	0.99175
Other	2.09043e+06	0	NE	0.98961
Waist circumference (cm; per SD)	0.98458	0.75414	1.28545	0.90907	0.90907	0.980593
Evaluation of your knowledge for the protection against SARS-CoV-2	1.02012	0.71797	1.44942	0.91151	0.91151	0.980593
Sleep medication during last month	1.02175	0.61991	1.68409	0.93273	0.93273	0.980593
Trunk fat mass (kg; per SD)	0.98999	0.77721	1.26103	0.93506	0.93506	0.980593
Allergic rhinitis diagnosis					0.93682	0.980593
No	Ref.
Yes	0.97732	0.55427	1.72328	0.93682
Myopia diagnosis					0.94135	0.980593
No	Ref.
Yes	1.01839	0.62666	1.655	0.94135
Total body water (%; per SD)	0.99013	0.73935	1.32597	0.94691	0.94691	0.980593
Waking up in the mid of the night/early in the morning during last month	0.99324	0.8102	1.21762	0.94793	0.94793	0.980593
Family members with stress					0.94868	0.980593
No	Ref.
Yes	1.01923	0.5707	1.82026	0.94868
Walking (days/week; per SD)	0.99295	0.78267	1.25972	0.95352	0.95352	0.980593
Short nap during last month	1.0066	0.79197	1.2794	0.95712	0.95712	0.980593
Feeling cold at night during last month	0.99145	0.69516	1.41401	0.96218	0.96218	0.980593
Alcohol consumption	1.00425	0.8423	1.19735	0.96226	0.96226	0.980593
Walking (METs-hours/week; per SD)	0.99504	0.78193	1.26624	0.96778	0.96778	0.980593
Mean time walking (min/day; per SD)	0.99829	0.78672	1.26677	0.98878	0.98878	0.993528
Logical memory delayed (no. of correct answers; per SD)	1.00103	0.78089	1.28322	0.99353	0.99353	0.993528
Abbreviations: BMI; Body mass index, CI; Confidence interval, COVID-19; Coronavirus disease 2019, FDR; False discovery rate, HDL; High-density lipoprotein, LDL; Low-density lipoprotein,
METs; Metabolic equivalents of energy expenditure, NE; Not estimable, OR; Odds ratio, PA; Physical activity, Ref.; Reference category, SARS-CoV-2; Severe Acute Respiratory Syndrome-Coronavirus-2, SD; Standard deviation
*Higher versus lower categories
